# Evaluation of the Contribution of Natural Selection to Greater Cardiometabolic Disease Risk in South Asian Populations

**DOI:** 10.64898/2026.05.15.26353234

**Authors:** Daniel Searby, Amanda Chong, George Davey-Smith, Nish Chaturvedi, Daniel Lawson, Gibran Hemani

## Abstract

A greater genetic susceptibility has been proposed as an explanation of the greater rates of cardiovascular and metabolic disease in South Asian relative to European populations. We first demonstrate that after accounting for technical artefacts the genetic effects for related traits are largely consistent between ancestral groups, which downplays the role of GxG or GxE interactions driving differential prevalence. If higher genetic susceptibility in South Asians is due to selective pressures acting through adiposity-related traits in the evolutionary past, signatures of selection should be evident at loci associated with cardiometabolic disease and other causally related traits (e.g. fat distribution). We tested for enrichment of several selection statistics (F_ST,_ XP-EHH and XP-nSL) at loci associated with a range of traits related to cardiometabolic disease, in comparison to a null distribution of linkage disequilibrium (LD) score and minor allele frequency (MAF) matched SNPs. Loci associated with a subset of these traits (Type 2 diabetes mellitus, trunk fat percentage, body fat percentage and trunk fat mass) exhibited enrichment for F_ST_, consistent with a moderate adaptive explanation for their cross-population differentiation. In contrast, none of the studied traits were enriched for haplotype-based statistics, indicative that cross population genetic divergence is unlikely to have been driven by recent selective sweeps but has rather likely arisen from either ancient selection or recent polygenic selection acting on standing variation.
