## Supplementary tables 1-14 for "Evaluation of the Contribution of Natural Selection to Greater Cardiometabolic Disease Risk in South Asian Populations"

### Sheet: Tables 1-3 (QC)
Supplementary Table 1: Lambda results pre meta-analysis
Trait	Ancestry	Lambda
TFM	SAS	1.03005
TFM	EUR	1.78292
TFP	SAS	1.0241
TFP	EUR	1.73393
BFP	SAS	1.0268
BFP	EUR	1.47456
BMI	SAS	1.02139
BMI	EUR	1.831
BH	SAS	1.01545
BH	EUR	1.13116
T2D	SAS	0.983306
T2D	EUR	1.28397
Height	SAS	1.16812
Height	EUR	4.11904
ALM	SAS	1.03554
ALM	EUR	2.31047
Supplementary Table 2: Lambda results post meta-analysis
Trait	Lambda
BH	1.11768
BFP	1.45987
TFP	1.69124
TFM	1.73723
BMI	1.7836
T2D	1.29019
Height	4.10424
ALM	2.09356
Supplementary Table 3: LDSC intercept and ratio results of original GWAS summary statistics
Trait-Ancestry	Intercept	Intercept SE	Ratio	Ratio SE
TFM-SAS	1.0148	0.0068	0.4728	0.2176
TFM-EUR	1.6468	0.0357	0.2975	0.0164
TFP-SAS	1.0162	0.0064	0.6359	0.2525
TFP-EUR	1.6073	0.035	0.3068	0.0177
BFP-SAS	1.0197	0.0062	0.7429	0.2358
BFP-EUR	1.5217	0.0394	0.2562	0.0193
BMI-SAS	1.0154	0.0064	0.6246	0.259
BMI-EUR	1.6708	0.0369	0.2899	0.016
T2D-SAS	1.0488	0.0078	0.3448	0.0554
T2D-EUR	1.4642	0.038	0.2149	0.0176
BH-SAS	0.9977	0.006	NA	NA
BH-EUR	1.0564	0.0103	0.1441	0.0263
Height-SAS	1.1039	0.0141	0.4107	0.0559
Height-EUR	2.9841	0.0976	0.146	0.0072
ALM-SAS	1.0067	0.0086	0.1538	0.1958
ALM-EUR	1.7021	0.0529	0.2401	0.0181

### Sheet: Tables 4-5 (Het SNPs)
Supplementary Table 4: Heterogeneous height-associated SNPs after correcting for multiple tests
SNPID	beta SAS	SE SAS	beta EUR	SE EUR	Qpval	FDR
3:38026387:A:G	-0.00924161	0.00771	0.0244847	0.00137	1.65563e-05	0.00667263
3:141121814:A:C	-0.0396328	0.00737	-0.0762421	0.00105	8.75747e-07	0.000876287
4:106106353:A:C	-0.00410625	0.00672	0.029284	0.00105	9.14386e-07	0.000876287
15:63793238:G:T	-0.0319582	0.00646	0.0123471	0.0011	1.3696e-11	3.93759e-08
15:83221809:A:C	0.0445793	0.0142	-0.0189762	0.00263	1.07806e-05	0.00535387
15:89445651:A:G	0.0395705	0.00607	0.0124541	0.00112	1.11733e-05	0.00535387
17:29247715:A:G	-0.0123695	0.00694	-0.0462734	0.00109	1.39215e-06	0.00100061
Supplementary Table 5: Heterogeneous black hair colour-associated SNPs after correcting for multiple tests
SNPID	beta SAS	se SAS	beta EUR	se EUR	Qpval	FDR
13:78384264:A:T	0.04419	0.03719	0.1941	0.01242	0.000131652	0.00117024
14:92780387:A:T	-0.04118	0.0402	-0.4126	0.01233	1.01767e-18	2.71378e-17
15:28365618:A:G	0.5323	0.06061	1.196	0.01578	3.07456e-26	1.22982e-24
2:222085393:C:T	-0.03152	0.04013	0.137	0.01244	6.04492e-05	0.000690848
20:33690010:C:T	0.4727	0.1986	-0.424	0.0215	7.15993e-06	9.54657e-05
5:33951693:C:G	0.3511	0.05821	1.966	0.04586	2.75916e-105	2.20732e-103
6:396321:C:T	-0.3149	0.1708	-1.122	0.01517	2.51535e-06	4.02457e-05
7:130742794:C:CA	-0.07194	0.03812	0.1474	0.0144	7.33821e-08	1.46764e-06
9:126814579:C:T	0.01835	0.04712	0.2162	0.01887	9.70264e-05	0.000970264

### Sheet: Table 6 (Replication)
Supplementary Table 6: Replication rates of EUR sentinel variants in SAS (sign and P-value) along with P-value associated with binomial test for each trait
Trait	Sign Expected	Sign Observed	Sign Pdiff	P-value Expected	P-value Observed	P-value Pdiff
TFM	619	529	1.1e-20	182	145	0.00142
TFP	555	481	1.18e-15	155	134	0.0581
BFP	514	462	7.45e-08	117	125	0.382
BMI	696	607	6.46e-17	185	153	0.00648
ALM	630	592	0.000268	148	173	0.0244
T2D	672	625	7.91e-11	317	309	0.548
Height	2530	2288	4.38e-44	1019	905	7.48e-06
BH	73	55	4.46e-11	44	21	9.42e-08

### Sheet: Tables 7-14 (Enrichment)
Supplementary Table 7: Results from the FST enrichment test when matching by EUR MAF and LD
Trait	Beta	SE	Empirical p-value	Z score	SNPs average FST	Num clumped SNPs	Null Mean	Null SD	Lower CI	Upper CI	Empirical p-value Holm-adjusted
T2D*	0.0044	0.00152	0.0043	2.9	0.0354	719	0.031	0.00152	0.00142	0.00737	0.0258
BMI	0.00201	0.00153	0.193	1.31	0.0329	730	0.0309	0.00153	-0.000995	0.00501	0.257
TFM*	0.00554	0.00163	0.0011	3.4	0.0366	631	0.031	0.00163	0.00234	0.00874	0.0077
TFP	0.00425	0.0017	0.0125	2.5	0.0352	575	0.031	0.0017	0.000918	0.00759	0.0625
BFP	0.00402	0.00178	0.0254	2.26	0.0356	552	0.0316	0.00178	0.000532	0.00751	0.102
ALM	0.00214	0.0014	0.128	1.53	0.0332	869	0.0311	0.0014	-0.0006	0.00488	0.257
Height	0.00135	0.00078	0.0858	1.73	0.0322	2720	0.0309	0.00078	-0.000177	0.00288	0.257
BH*	0.0586	0.0151	0.0001	3.89	0.0885	45	0.03	0.00611	0.0291	0.0881	0.0008
Supplementary Table 8: Results from the FST enrichment test when matching by SAS MAF and LD
Trait	Beta	SE	Empirical p-value	Z score	SNPs average FST	Num clumped SNPs	Null Mean	Null SD	Lower CI	Upper CI	Empirical p-value Holm-adjusted
T2D	0.00418	0.0016	0.0099	2.61	0.0354	719	0.0312	0.0016	0.00104	0.00731	0.0594
BMI	0.00162	0.00156	0.302	1.04	0.0329	730	0.0313	0.00156	-0.00144	0.00468	0.896
TFM*	0.00511	0.00169	0.0028	3.03	0.0366	631	0.0315	0.00169	0.00181	0.00842	0.0196
TFP	0.00359	0.00178	0.0437	2.01	0.0352	575	0.0316	0.00178	9.46e-05	0.00708	0.219
BFP	0.00336	0.00186	0.0714	1.81	0.0356	552	0.0322	0.00186	-0.000277	0.007	0.286
ALM	0.00151	0.00146	0.299	1.04	0.0332	869	0.0317	0.00146	-0.00134	0.00436	0.896
Height	0.00077	0.000804	0.341	0.958	0.0322	2720	0.0314	0.000804	-0.000806	0.00235	0.896
BH*	0.0614	0.0158	0.0001	3.89	0.0885	45	0.0272	0.00565	0.0305	0.0923	0.0008
Supplementary Table 9: Results from the XP-EHH enrichment test when matching by EUR MAF and LD
Trait	Beta	SE	Empirical p-value	Z score	SNPs average XP-EHH	Num clumped SNPs	Null Mean	Null SD	Lower CI	Upper CI	Empirical p-value Holm-adjusted
Height	0.0277	0.0144	0.0545	1.92	0.822	2020	0.795	0.0144	-0.000547	0.0559	0.436
T2D	-0.0358	0.0277	0.192	1.29	0.759	547	0.795	0.0277	-0.09	0.0184	0.855
TFM	-0.00172	0.0305	0.953	0.0564	0.799	451	0.8	0.0305	-0.0615	0.058	0.953
TFP	-0.0441	0.0321	0.171	1.38	0.753	415	0.797	0.0321	-0.107	0.0187	0.855
BFP	-0.0328	0.0324	0.304	1.01	0.766	389	0.799	0.0324	-0.0963	0.0307	0.914
BMI	-0.0259	0.0291	0.369	0.889	0.774	498	0.8	0.0291	-0.083	0.0312	0.914
BH	0.199	0.104	0.0579	1.91	0.991	38	0.792	0.104	-0.00568	0.403	0.436
ALM	0.0448	0.0258	0.0814	1.74	0.84	623	0.795	0.0258	-0.00566	0.0953	0.488
Supplementary Table 10: Results from the XP-EHH enrichment test when matching by SAS MAF and LD
Trait	Beta	SE	Empirical p-value	Z score	SNPs average XP-EHH	Num clumped SNPs	Null Mean	Null SD	Lower CI	Upper CI	Empirical p-value Holm-adjusted
Height	0.0234	0.0145	0.106	1.61	0.822	2020	0.799	0.0145	-0.00503	0.0517	0.745
T2D	-0.0384	0.0281	0.174	1.37	0.759	547	0.798	0.0281	-0.0934	0.0165	0.754
TFM	-0.00429	0.0312	0.893	0.137	0.799	451	0.803	0.0312	-0.0655	0.0569	0.893
TFP	-0.047	0.032	0.142	1.47	0.753	415	0.8	0.032	-0.11	0.0157	0.754
BFP	-0.0378	0.0338	0.26	1.12	0.766	389	0.804	0.0338	-0.104	0.0284	0.78
BMI	-0.0267	0.0294	0.362	0.909	0.774	498	0.801	0.0294	-0.0843	0.0309	0.78
BH	0.194	0.105	0.0679	1.84	0.991	38	0.797	0.105	-0.0122	0.401	0.543
ALM	0.0402	0.0263	0.126	1.53	0.84	623	0.8	0.0263	-0.0114	0.0918	0.754
Supplementary Table 11: Results from the XP-nSL enrichment test when matching by EUR MAF and LD
Trait	Beta	SE	Empirical p-value	Z score	SNPs average XP-nSL	Num clumped SNPs	Null Mean	Null SD	Lower CI	Upper CI	Empirical p-value Holm-adjusted
T2D	0.0129	0.0306	0.673	0.421	0.995	662	0.982	0.0306	-0.0472	0.073	1
BMI	0.0506	0.0308	0.101	1.64	1.03	646	0.984	0.0308	-0.00986	0.111	0.55
TFM	0.056	0.0334	0.0917	1.68	1.04	561	0.988	0.0334	-0.00951	0.122	0.55
TFP	-0.00946	0.035	0.792	0.271	0.979	518	0.988	0.035	-0.078	0.059	1
BFP	-0.00489	0.0352	0.892	0.139	0.977	500	0.982	0.0352	-0.074	0.0642	1
ALM	0.0386	0.0281	0.168	1.37	1.01	780	0.976	0.0281	-0.0165	0.0937	0.671
Height*	0.0488	0.0157	0.0018	3.12	1.03	2490	0.983	0.0157	0.0181	0.0795	0.0126
BH*	0.492	0.119	0.0001	4.14	1.43	42	0.934	0.119	0.259	0.726	0.0008
Supplementary Table 12: Results from the XP-nSL enrichment test when matching by SAS MAF and LD
Trait	Beta	SE	Empirical p-value	Z score	SNPs average XP-nSL	Num clumped SNPs	Null Mean	Null SD	Lower CI	Upper CI	Empirical p-value Holm-adjusted
T2D	0.00319	0.0316	0.918	0.101	0.995	662	0.992	0.0316	-0.0588	0.0652	1
BMI	0.0425	0.0313	0.172	1.36	1.03	646	0.992	0.0313	-0.0188	0.104	0.886
TFM	0.0497	0.0343	0.148	1.45	1.04	561	0.994	0.0343	-0.0175	0.117	0.886
TFP	-0.0203	0.0355	0.557	0.573	0.979	518	0.999	0.0355	-0.0898	0.0492	1
BFP	-0.0198	0.0359	0.579	0.55	0.977	500	0.997	0.0359	-0.0901	0.0506	1
ALM	0.0219	0.0291	0.447	0.753	1.01	780	0.993	0.0291	-0.0351	0.0789	1
Height	0.0314	0.0161	0.0521	1.95	1.03	2490	1	0.0161	-0.000187	0.063	0.365
BH*	0.449	0.121	0.0001	3.72	1.43	42	0.978	0.121	0.212	0.685	0.0008
Supplementary Table 13: Results from the FST enrichment test applied to the 12 T2D clusters identified by Smith et al., when matching by EUR MAF and LD scores
Trait	Beta	SE	Empirical p-value	Z score	SNPs average FST	Num clumped SNPs	Null Mean	Null SD	Lower CI	Upper CI	Empirical p-value Holm-adjusted
Beta Cell 1	0.00570697	0.00475026	0.2339	1.2014	0.0372429	78	0.0315359	0.00475026	-0.00360353	0.0150175	1
Beta Cell 2	-0.00370364	0.00672569	0.5813	0.55067	0.0274	39	0.0311037	0.00672569	-0.016886	0.00947872	1
Proinsulin	-0.00261916	0.0103159	0.798	0.253896	0.0287066	16	0.0313258	0.0103159	-0.0228382	0.0175999	1
Obesity	-0.00241629	0.00499196	0.6347	0.484036	0.0305202	75	0.0329365	0.00499196	-0.0122005	0.00736795	1
Hyper-Insulin	0.00981188	0.00684131	0.1462	1.43421	0.0409952	37	0.0311834	0.00684131	-0.00359709	0.0232208	1
Cholesterol	0.000868282	0.0198123	0.9698	0.0438254	0.0302013	4	0.029333	0.0198123	-0.0379638	0.0397003	1
Lipodystrophy 1*	0.023936	0.00619169	0.0005	3.86582	0.0554339	45	0.0314979	0.00619169	0.0118003	0.0360717	0.006
Lipodystrophy 2*	0.0186482	0.00800331	0.0205	2.33006	0.0498751	27	0.0312269	0.00800331	0.00296174	0.0343347	0.205
Liver-Lipid*	0.0516153	0.0187907	0.0129	2.74685	0.0836807	5	0.0320654	0.0187907	0.0147855	0.0884452	0.1419
Bilirubin	0.000726248	0.0309583	0.9811	0.0234589	0.034037	2	0.0333107	0.0309583	-0.059952	0.0614045	1
SHBG-LpA	0.00120738	0.0261342	0.9658	0.0461993	0.0353162	3	0.0341088	0.0261342	-0.0500157	0.0524305	1
ALP Neg	0.0232436	0.0170704	0.1376	1.36163	0.0546656	6	0.031422	0.0170704	-0.0102143	0.0567015
Supplementary Table 14: Results from the FST enrichment test applied to the 12 T2D clusters identified by Smith et al., when matching by SAS MAF and LD scores
Trait	Beta	SE	Empirical p-value	Z score	SNPs average FST	Num clumped SNPs	Null Mean	Null SD	Lower CI	Upper CI	Empirical p-value Holm-adjusted
Beta Cell 1	0.00446512	0.00486725	0.3582	0.91738	0.0372429	78	0.0327778	0.00486725	-0.0050747	0.0140049	1
Beta Cell 2	-0.0042001	0.0067713	0.5384	0.620286	0.0274	39	0.0316002	0.0067713	-0.0174719	0.0090716	1
Proinsulin	-0.0045041	0.0109567	0.6793	0.411077	0.0287066	16	0.0332107	0.0109567	-0.0259793	0.0169712	1
Obesity	-0.0038724	0.0051858	0.4569	0.746736	0.0305202	75	0.0343926	0.0051858	-0.0140366	0.00629175	1
Hyper-Insulin	0.0083634	0.00721364	0.243	1.15939	0.0409952	37	0.0326318	0.00721364	-0.0057753	0.0225021	1
Cholesterol	0.00125773	0.0187694	0.9508	0.0670096	0.0302013	4	0.0289436	0.0187694	-0.0355303	0.0380458	1
Lipodystrophy 1*	0.0236112	0.00625079	0.0007	3.77731	0.0554339	45	0.0318227	0.00625079	0.0113596	0.0358627	0.0084
Lipodystrophy 2*	0.0191463	0.00814467	0.0211	2.35078	0.0498751	27	0.0307287	0.00814467	0.00318278	0.0351099	0.211
Liver-Lipid*	0.0511488	0.0186409	0.0131	2.7439	0.0836807	5	0.0325319	0.0186409	0.0146127	0.0876849	0.1441
Bilirubin	-0.0022584	0.0343002	0.9566	0.0658435	0.034037	2	0.0362954	0.0343002	-0.0694869	0.06497	1
SHBG-LpA	-0.0003099	0.0269407	0.9907	0.00115043	0.0353162	3	0.0356261	0.0269407	-0.0531137	0.0524938	1
ALP Neg	0.0230629	0.0167025	0.1402	1.3808	0.0546656	6	0.0316028	0.0167025	-0.0096741	0.0557998	1
